# Compartment-specific total RNA profile of Hippocampal and Cortical cells from Mesial Temporal Lobe Epilepsy tissue

**DOI:** 10.1101/2021.12.03.21266858

**Authors:** Vamshidhar R. Vangoor, Giuliano Giuliani, Marina de Wit, Morten T. Venø, Noora Puhakka, Andreia Gomes-Duarte, Peter C. van Rijen, Peter H. Gosselaar, Pieter van Eijsden, Jørgen Kjems, Pierre N.E. de Graan, R. Jeroen Pasterkamp

**Author notes:** **Correspondence:** R. Jeroen Pasterkamp, Department of Translational Neuroscience, UMC Utrecht, Universiteitsweg 100, 3584 CG, Utrecht, The Netherlands. Equal contribution (Vamshidhar R. Vangoor, Giuliano Giuliani). Noora Puhakka: A.I. Virtanen Institute for Molecular Sciences, University of Eastern Finland, Kuopio, Finland.

## Abstract

Mesial temporal lobe epilepsy (mTLE) is a chronic neurological disease characterized by recurrent seizures. The pathogenic mechanisms underlying mTLE involve defects in post-transcriptional regulation of gene expression. So far, transcriptome profiles from epileptic tissue have been generated using whole cells, thereby lacking information on RNA localization and function at a subcellular level. In line with this, we have previously observed by *in situ* hybridization that a few microRNAs (miRNAs) display subcellular mis-localization with aberrant enrichment in the nucleus in human hippocampal mTLE tissue samples (Kan et al., 2012). To further investigate the possible mechanisms leading to the mis-localization of miRNAs, we set out to understand the compartment-specific total RNA (coding and non-coding) profile of human mTLE tissue samples. For this, we have successfully established a protocol to isolate cytoplasmic and nuclear compartments from human hippocampal tissue. After confirming the purity of the isolated cell compartments, we performed total RNA-sequencing (RNA-seq) on five resected hippocampal (HC) mTLE (no hippocampal sclerosis (non-HS)) samples and five HC postmortem control samples. Similarly, six neo-cortical (Cx) tissue samples from mTLE non-HS and HS International League Against Epilepsy (ILAE) Type 1, or mTLE+HS, samples were compared with six Cx postmortem controls. Our dataset provides a comprehensive overview of compartment-specific transcriptomic profiles of pharmacoresistant mTLE patient HC and Cx tissue, which in further studies can be used to investigate disease mechanisms.
