## Supplementary file 1 for "Compartment-specific total RNA profile of Hippocampal and Cortical cells from Mesial Temporal Lobe Epilepsy tissue"

### Sheet: Table S1_patient details
Sample type	Age range	Gender	Pathology	Age of onset (range)	PMD (hh:mm)	Brain pH	Hippocampus	RIN values nucleus	RIN values cytoplasm	Cortex	RIN values nucleus	RIN values cytoplasm	AED’s
C1	51 - 55	M	Non demented control	NA	22:00:00	ND	yes	6.2	7	yes	6.5	6.8	NA
C2	51 - 55	M	Non demented control	NA	07:44:00	ND	yes	6.5	7.1				NA
C3	61 - 65	F	Non demented control	NA	04:20:00	6.45	yes	6.2	6.8	yes	6	6.6	NA
C4	56 - 60	F	Non demented control	NA	07:40:00	6.47				yes	6	6.5	NA
C5	51 - 55	M	Non demented control	NA	07:15:00	ND				yes	6.4	6.7	NA
C6	56 - 60	F	Non demented control	NA	06:50:00	6.27				yes	6	6.3	NA
C7	81 - 85	F	Non demented control	NA	04:25:00	6.67				yes	6.2	6.6	NA
C8	61 - 65	M	Non demented control	NA	07:20:00	6.36	yes	6.5	7.1				NA
C9	71 - 75	F	Non demented control	NA	06:40:00	ND	yes	6.9	7.3				NA
E1	41 - 45	M	mTLE non-HS	16 - 20			yes	6.3	6.5	yes	5.7	6	CBZ VPA TPR
E2	26 - 30	M	mTLE non-HS	21 - 25			yes	5.8	6.2	yes	6.2	6.4	CBZ LTG CLO
E3	31 - 35	F	mTLE non-HS	21 - 25			yes	6.3	6.6	yes	6.4	7.1	CBZ, CLO
E4	46 - 50	M	mTLE non-HS	21 - 25			yes	6.9	7.3				LEV
E5	41 - 45	F	mTLE non-HS	31 - 35			yes	6.7	7.6				ZON CBZ MID
E6	26 - 30	F	mTLE non-HS	11 - 15						yes	5.8	6	LEV
E7	26 - 30	M	mTLE non-HS	21 - 25						yes	6.1	6.2	OXC LEV CLO
E8	21 - 25	F	mTLE non-HS	11 - 15						yes	7.1	7.7	CBZ LEV LTG
E9	16 - 20	M	mTLE+HS (ILAE Type1)	11 - 15						yes	6.2	6.3	OXC
E10	31 - 35	F	mTLE+HS (ILAE Type1)	6 - 10						yes	6.1	6.4	LTG CBZ VPA CLO
E11	46 - 50	M	mTLE+HS (ILAE Type1)	41 - 45						yes	5.8	6	CBZ LTG VPA
E12	36 - 40	M	mTLE+HS (ILAE Type1)	6 - 10						yes	5.8	6.1	PHT CLO CBZ LTG
E13	46 - 50	M	mTLE+HS (ILAE Type1)	1 - 5						yes	7	7.4	LTG CBZ CLO
E14	21 - 25	F	mTLE+HS (ILAE Type1)	11 - 15						yes	6.3	6.7	LTG
E15	31 - 35	F	mTLE non-HS	16 - 20						yes	7.1	7.6	CBZ ZON
E16	56 - 60	F	mTLE non-HS	36 - 40						yes	7.0	7.2	LEV LTG
E17	16 - 20	F	mTLE non-HS	6 - 10						yes	7.1	7.8	OXC LEV CLO
			Abbreviation
			ND - not determined
			Lamotrigine - LTG
			Phenytoin - PHT
			Carbamazepine - CBZ
			Valproinic acid - VPA
			Topiramate - TPR
			Levetiracetam - LEV
			Trileptal or Oxcarbazepine - OXC
			Frisium or Clobazam - CLO
			Diazepam - DZP
			Gabapentin - GBP
			Lorazepam - LZP
			Pregabaline - PGB
			Phenobarbital - PBT
			Seroquel-SER
			Keppra (Levetiracetam) -LEV
			Lamictal (Lamotrigine) -LTG
			Lyrica (Pregabaline) - PGB
			Temazepam (Restoril- benzodiazepam) - RES
			Tegretol (Carbamazepine) - CBZ
			Zonasamide - ZON
			Midazolam - MID

### Sheet: Table S2_RNAseqdetails
Sample type	Brain region	Sequence/.fq file	Total sequence	Properly paired	Unique mapped (only properly paired)	Unique mapping % (from total sequence)	"protein coding" mapping %
C1_cyt	Cortex	31589215	63178430	44600244	38380222	60.7489	NA
C3_cyt	Cortex	43091230	86182460	63670872	54087634	62.7594	NA
C4_cyt	Cortex	44970484	89940968	57358858	51147062	56.8674	NA
C5_cyt	Cortex	27344747	54689494	32304498	29560010	54.0506	NA
C6_cyt	Cortex	23369962	46739924	48724246	27024934	57.8198	NA
C7_cyt	Cortex	31590298	63180596	42758764	39650870	62.758	NA
E1_cyt	Cortex	34976042	69952084	47631852	42282314	60.4447	NA
E2_cyt	Cortex	25545291	51090582	33177296	30216094	59.1422	NA
E3_cyt	Cortex	32684519	65369038	41656438	37908664	57.9918	NA
E6_cyt	Cortex	19618766	39237532	26167598	23557896	60.0392	NA
E7_cyt	Cortex	51562556	103125112	81420762	FE	FE	NA
E8_cyt	Cortex	18566864	37133728	31124296	22983462	61.8938	NA
E9_cyt	Cortex	27062561	54125122	34011144	30594052	56.5247	NA
E10_cyt	Cortex	29620384	59240768	38980282	34052718	57.4819	NA
E11_cyt	Cortex	24849473	49698946	34041380	30403420	61.1752	NA
E12_cyt	Cortex	28827336	57654672	38137006	34040878	59.0427	NA
E13_cyt	Cortex	34931030	69862060	46519010	40292006	57.6737	NA
E14_cyt	Cortex	21744768	43489536	36618698	26794798	61.6121	NA
E15_Post_cyt	Cortex	15057389	30114778	22990158	20181846	67.0164	NA
E15_Pre_cyt	Cortex	20443625	40887250	31547912	28367378	69.3795	NA
E16_Post_cyt	Cortex	37954587	75909174	61728974	55032984	72.4985	NA
E16_Pre_cyt	Cortex	24899657	49799314	39347138	35357500	71	NA
E17_Post_cyt	Cortex	24637477	49274954	32887060	29674738	60.2228	NA
E17_Pre_cyt	Cortex	32603476	65206952	43647142	38522534	59.0773	NA
C1_nuc	Cortex	40111872	80223744	51781214	48029944	59.87	NA
C3_nuc	Cortex	45157327	90314654	58229246	53520504	59.26	NA
C4_nuc	Cortex	45479873	90959746	58571444	54577678	60.002	NA
C5_nuc	Cortex	26477343	52954686	32804720	30507120	57.6099	NA
C6_nuc	Cortex	23369962	46739924	36508990	32872356	70.3304	NA
C7_nuc	Cortex	32173161	64346322	42758764	39650870	61.621	NA
E1_nuc	Cortex	26867630	53735260	49503042	43289472	80.5606	NA
E2_nuc	Cortex	28551887	57103774	39126012	35998644	63.0407	NA
E3_nuc	Cortex	33312282	66624564	40711594	37806402	56.7454	NA
E6_nuc	Cortex	24511839	49023678	31844264	29379010	59.9282	NA
E7_nuc	Cortex	27573203	55146406	34541030	32073992	58.1615	NA
E8_nuc	Cortex	21862891	43725782	31776614	29134828	66.6308	NA
E9_nuc	Cortex	24103726	48207452	31190406	28679782	59.4924	NA
E10_nuc	Cortex	27351597	54703194	37592744	34865028	63.7349	NA
E11_nuc	Cortex	40818852	81637704	52493856	48274246	59.1323	NA
E12_nuc	Cortex	34090172	68180344	40084288	37215070	54.5833	NA
E13_nuc	Cortex	61823284	123646568	79267518	FE	FE	NA
E14_nuc	Cortex	23488764	46977528	36791814	33186556	70.6435	NA
E15_Post_nuc	Cortex	41330140	82660280	63209398	58491266	70.761	NA
E15_Pre_nuc	Cortex	38668079	77336158	60983840	56595058	73.1806	NA
E16_Post_nuc	Cortex	36499761	72999522	61728974	55032984	75.3881	NA
E16_Pre_nuc	Cortex	30602253	61204506	39347138	35357500	57.7694	NA
E17_Post_nuc	Cortex	43652796	87305592	56235788	52053962	59.6227	NA
E17_Pre_nuc	Cortex	36517572	73035144	63305360	57760682	79.0861	NA
C1_cyt	Hippocampus	21995237	43990474	29312692	25484422	57.9317	38.2888
C2_cyt	Hippocampus	25904777	51809554	33763400	29978230	57.8624	34.9202
C3_cyt	Hippocampus	28760159	57520318	40777090	34304536	59.639	38.5292
C8_cyt	Hippocampus	31002853	62005706	51136262	43775804	70.5996	29.6908
C9_cyt	Hippocampus	18244711	36489422	28396528	25378806	69.5511	38.4756
E1_cyt	Hippocampus	20757215	41514430	27143756	24315308	58.5707	39.9013
E2_cyt	Hippocampus	34479370	68958740	43803284	38302244	55.5437	35.6636
E3_cyt	Hippocampus	18313081	36626162	24928970	22352448	61.0286	36.5192
E4_cyt	Hippocampus	25971059	51942118	40516290	36324486	69.9326	35.1591
E5_cyt	Hippocampus	30048760	60097520	46813802	42283682	70.3584	38.2318
C1_nuc	Hippocampus	27667778	55335556	38257748	35133888	63.4924	13.807
C2_nuc	Hippocampus	22444705	44889410	28892024	26735844	59.5594	13.9054
C3_nuc	Hippocampus	23009984	46019968	31763890	29155164	63.3533	16.7868
C8_nuc	Hippocampus	33099076	66198152	54632392	48838170	73.7757	16.1132
C9_nuc	Hippocampus	45317682	90635364	71122860	65735854	72.5278	17.2726
E1_nuc	Hippocampus	28366003	56732006	37998986	35423932	62.4408	13.7892
E2_nuc	Hippocampus	25403606	50807212	34180614	31521746	62.0419	14.1854
E3_nuc	Hippocampus	22740499	45480998	32688792	30248908	66.5089	15.9274
E4_nuc	Hippocampus	29430842	58861684	41873328	38927452	66.1338	13.4459
E5_nuc	Hippocampus	35263877	70527754	53877708	50475948	71.5689	14.3375
cyt- cytoplasm
nuc- nucleus
NA- not applicable
FE - error in file

### Sheet: Table S3_primer sequences
	Primer name	Sequence (5'-3')
	hGAPDH_intr_forward	GGGCCTCACTCCTTTTGC
	hGAPDH_forward	TGGAAGGACTCATGACCACA
	hGAPDH_reverse	GGGATGATGTTCTGGAGAGC
	hGOMAFU_forward	GTGTGTGTCTGCTGAGGTG
	hGOMAFU_reverse	CTGGGGTTAGTAAGAAGAGAA
	hNEAT1_forward	TCGGGTATGCTGTTGTGAAA
	hNEAT1_reverse	TGACGTAACAGAATTAGTTCTTACCA
	hMALAT1_forward	GACGGAGGTTGAGATGAAGC
	hMALAT1_reverse	ATTCGGGGCTCTGTAGTCCT
